# Analytical and Clinical Validation of Direct Detection of Antimicrobial Resistance Markers by Plasma Microbial Cell-free DNA Sequencing

**DOI:** 10.1101/2024.03.14.24303933

**Authors:** Fred C. Christians, Jamilla Akhund-Zade, Kristin Jarman, Shivkumar Venkatasubrahmanyam, Nicholas Noll, Timothy A. Blauwkamp, Sivan Bercovici, Aga Zielinska, Amy L. Carr, Arryn Craney, Matthew Pike, John Joseph Farrell, Sanjeet Dadwal, James B. Wood, Efrat Matkovich, Staci McAdams, Frederick S. Nolte

**Affiliations:** Karius, Redwood City, CA; AdventHealth Orlando, Orlando, FL; Orlando Health, Orlando, FL; Carle Foundation Hospital, Urbana, IL; OSF Healthcare, Peoria, IL; City of Hope National Medical Center, Duarte. CA; Indiana University School of Medicine,Indianapolis, IN

## Abstract

Sequencing of plasma microbial cell-free DNA (mcfDNA) has gained increased acceptance as a valuable adjunct to standard-of-care testing for diagnosis of infections throughout the body. Here we report the analytical and clinical validation of a novel application of mcfDNA sequencing, the non-invasive detection of seven common antimicrobial resistance (AMR) genetic markers in 18 important pathogens with potential to harbor these markers. The AMR markers include SCC*mec*, *mecA* and *mecC* for methicillin, *vanA* and *vanB* for vancomycin, *bla*_CTX-M_ for oxyimino-cephalosporin and aztreonam, and *bla*_KPC_ for carbapenem resistance. The AMR markers are computationally linked to the pathogens detected, using a statistical model based on observed AMR gene and pathogen abundances. Analytical validation showed high reproducibility (100%), inclusivity (54 to100%), and exclusivity (100%), with limits of detection ranging from 425 to 6,107 pathogen mcfDNA molecules/μL for the different markers. Clinical accuracy was assessed with 115 unique plasma samples from patients at 7 study sites with concordant culture results for 12/18 (66.7%) target bacteria from a variety of specimen types and correlated with available phenotypic antimicrobial susceptibility test results and genotypic results when available. The positive percent agreement (PPA), negative percent agreement (NPA), overall percent agreement (OPA), and diagnostic yield (DY) were estimated for each AMR marker. The results for the combination of SCC*mec* and *mecA* for staphylococci were PPA 19/20 (95.0%), NPA 21/22 (95.4%), OPA 40/42 (95.2%), DY 42/60 (70.0%); *vanA* for enterococci were PPA 3/3 (100%), NPA 2/2 (100%), OPA5/5 (100%), DY 5/6 (83.3%); *bla*_CTX-M_ for gram-negative bacilli were PPA 5/6 (83.3%), NPA 29/29 (100%), OPA34/35 (97.1%), DY 35/49 (71.4%); and *bla*_KPC_ for gram-negative bacilli were PPA 0/2 (0%), NPA: 23/23 (100%), OPA23/25 (92.3%), DY 25/44 (56.8%). The addition of AMR capability to plasma mcfDNA sequencing should provide clinicians with an effective new culture-independent tool for optimization of therapy.
