## Supplemental Table 7 for "Analytical and Clinical Validation of Direct Detection of Antimicrobial Resistance Markers by Plasma Microbial Cell-free DNA Sequencing"

### Sheet: Gram positive
Study Number	Study	Cultured AMR Organism	Specimen	mecA/mecC Label	vanA/vanB Label	Methicillin AMR criteria PASS	Vancomycin AMR criteria PASS	SCCmec Call	mecA Call	mecC Call	vanA Call	vanB Call	AST Results	AST Method	AMR Genotype	Notes
LB-64173	AMORTISE	Enterococcus faecium	Urine		Pos		True				Pos	Neg	Ampicillin(Resistant) Pencillin(Resistant) Gentamicin(Susceptible) Linezolid(Susceptible) Tigecycline(Susceptible) Vancomycin(Resistant)	Vitek
LB-64770	AMORTISE	Staphylococcus epidermidis	Blood	Pos		True			Pos	Neg			Benzylpenicillin(Resistant) Ciprofloxacin(Resistant) Clindamycin(Resistant) Daptomycin(Susceptible) Erythromycin(Resistant) Gentamicin(Intermediate) Levofloxacin(Resistant) Linezolid(Susceptible) Oxacillin(Resistant) Tetracycline(Susceptible) Trimethoprim-sulfamethoxazole(Resistant) Vancomycin(Susceptible)	Vitek
LB-66156	AMORTISE	Staphylococcus aureus	Blood	Neg		False		MSSA	Neg	Neg			Ciprofloxacin(Susceptible) Daptomycin(Susceptible) Doxycycline(Susceptible) Gentamicin(Susceptible) Linezolid(Susceptible) Oxacillin(Susceptible) Trimethoprim-sulfamethoxazole(Susceptible) Vancomycin(Susceptible)	Vitek	None(GenMark)
LB-66156	AMORTISE	Staphylococcus aureus	Wound	Neg		False		MSSA	Neg	Neg			Ciprofloxacin(Susceptible) Clindamycin(Resistant) Daptomycin(Susceptible) Doxycycline(Susceptible) Erythromycin(Resistant) Gentamicin(Susceptible) Levofloxacin(Susceptible) Linezolid(Susceptible) Oxacillin(Susceptible) Trimethoprim-sulfamethoxazole(Susceptible) Vancomycin(Susceptible)	Vitek
LB-66310	AMORTISE	Staphylococcus aureus	Blood	Neg		False		MSSA	Neg	Neg			Ciprofloxacin(Susceptible) Daptomycin(Susceptible) Doxycycline(Susceptible) Gentamicin(Susceptible) Linezolid(Susceptible) Oxacillin(Susceptible) Trimethoprim-sulfamethoxazole(Susceptible) Vancomycin(Susceptible)	Vitek	None(GenMark)
LB-66310	AMORTISE	Staphylococcus aureus	Wound	Neg		False		MSSA	Neg	Neg			Ciprofloxacin(Susceptible) Clindamycin(Resistant) Daptomycin(Susceptible) Doxycycline(Susceptible) Erythromycin(Resistant) Gentamicin(Susceptible) Levofloxacin(Susceptible) Linezolid(Susceptible) Oxacillin(Susceptible) Trimethoprim-sulfamethoxazole(Susceptible) Vancomycin(Susceptible)	Vitek
LB-67193	AMORTISE	Enterococcus faecium	Blood		Pos		True				Pos	Neg	Gentamicin(Susceptible) Ampicillin(Resistant) Pencillin(Resistant) Vancomycin(Resistant) Linezolid(Susceptible) Daptomycin(Susceptible)	Vitek	vanA/vanB (Biofire BCID2)
LB-67537	AMORTISE	Staphylococcus aureus	Sputum	Pos		False		MRSA	Pos	Neg			Clindamycin(Resistant) Daptomycin(Susceptible) Erythromycin(Resistant) Linezolid(Susceptible) Vancomycin(Susceptible) Trimethoprim-sulfamethoxazole(Susceptible) Oxacillin(Resistant)	Vitek
LB-68597	AMORTISE	Staphylococcus aureus	Blood	Neg		False		MSSA	Neg	Neg			Clindamycin(Susceptible) Daptomycin(Susceptible) doxycycline(Susceptible) Erythromycin(Susceptible) Oxacillin(Susceptible) Tetracycline(Susceptible) Trimethoprim-sulfamethoxazole(Susceptible) Vancomycin(Susceptible)	Vitek	None (Biofire BCID2)
LB-68597	AMORTISE	Staphylococcus aureus	Blood	Neg		False		MSSA	Neg	Neg			Clindamycin(Susceptible) Daptomycin(Susceptible) doxycycline(Susceptible) Erythromycin(Susceptible) Oxacillin(Susceptible) Tetracycline(Susceptible) Trimethoprim-sulfamethoxazole(Susceptible) Vancomycin(Susceptible)	Vitek
LB-68597	AMORTISE	Staphylococcus aureus	Urine	Neg		False		MSSA	Neg	Neg			Daptomycin(Susceptible) doxycycline(Susceptible) Erythromycin(Susceptible) Nitrofurantoin(Susceptible) Oxacillin(Susceptible) Tetracycline(Susceptible) Trimethoprim-sulfamethoxazole(Susceptible) Vancomycin(Susceptible)	Vitek
LB-70164	AMORTISE	Staphylococcus aureus	Blood	Pos		False		MRSA	Pos	Neg			Ciprofloxacin(Resistant) Daptomycin(Susceptible) Doxycycline(Susceptible) Gentamicin(Susceptible) Linezolid(Susceptible) Oxacillin(Resistant) Tetracycline(Susceptible) Trimethoprim-sulfamethoxazole(Susceptible) Vancomycin(Susceptible)	Vitek
LB-71079	AMORTISE	Staphylococcus aureus	Blood	Neg		False		MSSA	Neg	Neg			Clindamycin(Susceptible) Daptomycin(Susceptible) doxycycline(Susceptible) Oxacillin(Susceptible) Tetracycline(Susceptible) Trimethoprim-sulfamethoxazole(Susceptible) Vancomycin(Susceptible)	Vitek	None (Biofire BCID2)
LB-73223	AMORTISE	Staphylococcus aureus	Wound	Pos		False		MRSA	Pos	Neg			Clindamycin(Resistant) Daptomycin(Susceptible) Erythromycin(Resistant) Linezolid(Susceptible) Vancomycin(Susceptible) Oxacillin(Resistant)	Vitek
LB-73229	AMORTISE	Enterococcus faecalis	Wound		Neg		True				Neg	Neg	Ampicillin(Susceptible) Daptomycin(Susceptible) Vancomycin(Susceptible)	Vitek
LB-73975	AMORTISE	Enterococcus faecium	BAL		Pos		True				Pos	Neg	Ampicillin / Sulbactam(Resistant) Benzylpenicillin(Resistant) Gentamicin(Susceptible) Linezolid(Susceptible) Vancomycin(Resistant)	Vitek
LB-74958	AMORTISE	Enterococcus faecalis	Wound		Neg		True				Neg	Neg	Daptomycin(Susceptible) Vancomycin(Susceptible) Ampicillin(Susceptible) Linezolid(Susceptible)	Vitek
LB-82530	AMORTISE	Staphylococcus epidermidis	Intralumenal perigraft fluid fluid	Neg		True			Neg	Neg			Clindamycin(Susceptible) Erythromycin(Susceptible) Oxacillin(Susceptible) Tetracycline(Susceptible) Trimethoprim-sulfamethoxazole(Susceptible) Vancomycin(Susceptible)	Vitek
LB-82530	AMORTISE	Staphylococcus epidermidis	Tissue of aortic thrombus	Neg		True			Neg	Neg			Clindamycin(Susceptible) Erythromycin(Susceptible) Oxacillin(Susceptible) Tetracycline(Susceptible) Trimethoprim-sulfamethoxazole(Susceptible) Vancomycin(Susceptible)	Vitek
LB-82530	AMORTISE	Staphylococcus epidermidis	Tissue of proximal aortic wall	Neg		True			Neg	Neg			Clindamycin(Susceptible) Erythromycin(Susceptible) Oxacillin(Susceptible) Tetracycline(Susceptible) Trimethoprim-sulfamethoxazole(Susceptible) Vancomycin(Susceptible)	Vitek
LB-82530	AMORTISE	Staphylococcus epidermidis	Tissue of bilateral distal aortic graft	Neg		True			Neg	Neg			Clindamycin(Susceptible) Erythromycin(Susceptible) Oxacillin(Susceptible) Tetracycline(Susceptible) Trimethoprim-sulfamethoxazole(Susceptible) Vancomycin(Susceptible)	Vitek
LB-82530	AMORTISE	Staphylococcus epidermidis	Tissue of aortic graft	Neg		True			Neg	Neg			Clindamycin(Susceptible) Erythromycin(Susceptible) Oxacillin(Susceptible) Tetracycline(Susceptible) Trimethoprim-sulfamethoxazole(Susceptible) Vancomycin(Susceptible)	Vitek
LB-83420	AMORTISE	Enterococcus faecium	Blood		Pos	True	True				Indet	Neg	Vancomycin(Resistant) Ampicillin(Resistant) Benzppenicillin(Resistant) Gentamicin(Susceptible)	Vitek
LB-85309	AMORTISE	Staphylococcus aureus	Eye	Pos		True		NO_CALL	Pos	Neg			Oxacillin(Resistant) Clindamycin(Resistant) Erythromycin(Resistant) Trimethoprim-sulfamethoxazole(Susceptible) Vancomycin(Susceptible)	Vitek
MR-93881	Duke MRSA/MSSA	Staphylococcus aureus	Blood	Neg		False		MSSA	Neg	Neg			Oxacillin(Susceptible)	MicroScan WalkAway	None (Biofire BCID2)
MR-93886	Duke MRSA/MSSA	Staphylococcus aureus	Blood	Neg		False		MSSA	Neg	Neg			Oxacillin(Susceptible)	MicroScan WalkAway	None (Biofire BCID2)
MR-93887	Duke MRSA/MSSA	Staphylococcus aureus	Blood	Neg		True		NO_CALL	Neg	Neg			Oxacillin(Susceptible)	MicroScan WalkAway	None (Biofire BCID2)
MR-93892	Duke MRSA/MSSA	Staphylococcus aureus	Blood	Neg		True		NO_CALL	Indet	Indet			Oxacillin(Susceptible)	MicroScan WalkAway	None (Biofire BCID2)
MR-93894	Duke MRSA/MSSA	Staphylococcus aureus	Blood	Neg		True		NO_CALL	Neg	Neg			Oxacillin(Susceptible)	MicroScan WalkAway	None (Biofire BCID2)
MR-93895	Duke MRSA/MSSA	Staphylococcus aureus	Blood	Neg		True		NO_CALL	Indet	Indet			Oxacillin(Susceptible)	MicroScan WalkAway	None (Biofire BCID2)
MR-93901	Duke MRSA/MSSA	Staphylococcus aureus	Blood	Neg		False		MRSA	Pos	Neg			Oxacillin(Susceptible)	MicroScan WalkAway	None (Biofire BCID2)
MR-93902	Duke MRSA/MSSA	Staphylococcus aureus	Blood	Neg		False		MSSA	Neg	Neg			Oxacillin(Susceptible)	MicroScan WalkAway	None (Biofire BCID2)
MR-93903	Duke MRSA/MSSA	Staphylococcus aureus	Blood	Neg		False		MSSA	Neg	Neg			Oxacillin(Susceptible)	MicroScan WalkAway	None (Biofire BCID2)
MR-93904	Duke MRSA/MSSA	Staphylococcus aureus	Blood	Neg		False		NO_CALL	Indet	Indet			Oxacillin(Susceptible)	MicroScan WalkAway	None (Biofire BCID2)
MR-93906	Duke MRSA/MSSA	Staphylococcus aureus	Blood	Neg		True		NO_CALL	Indet	Neg			Oxacillin(Susceptible)	MicroScan WalkAway	None (Biofire BCID2)
MR-93907	Duke MRSA/MSSA	Staphylococcus aureus	Blood	Neg		False		MSSA	Neg	Neg			Oxacillin(Susceptible)	MicroScan WalkAway	None (Biofire BCID2)
MR-93908	Duke MRSA/MSSA	Staphylococcus aureus	Blood	Neg		False		MSSA	Neg	Neg			Oxacillin(Susceptible)	MicroScan WalkAway	None (Biofire BCID2)
MR-93913	Duke MRSA/MSSA	Staphylococcus aureus	Blood	Neg		False		MSSA	Neg	Neg			Oxacillin(Susceptible)	MicroScan WalkAway	None (Biofire BCID2)
MR-93917	Duke MRSA/MSSA	Staphylococcus aureus	Blood	Neg		True		NO_CALL	Indet	Indet			Oxacillin(Susceptible)	MicroScan WalkAway	None (Biofire BCID2)	mecA positive call, but linkage could not be assigned due to presence of S. hominis
MR-93918	Duke MRSA/MSSA	Staphylococcus aureus	Blood	Neg		True		NO_CALL	Neg	Neg			Oxacillin(Susceptible)	MicroScan WalkAway	None (Biofire BCID2)
MR-93920	Duke MRSA/MSSA	Staphylococcus aureus	Blood	Neg		False		MSSA	Neg	Neg			Oxacillin(Susceptible)	MicroScan WalkAway	None (Biofire BCID2)
MR-93922	Duke MRSA/MSSA	Staphylococcus aureus	Blood	Neg		False		MSSA	Neg	Neg			Oxacillin(Susceptible)	MicroScan WalkAway	None (Biofire BCID2)
MR-93924	Duke MRSA/MSSA	Staphylococcus aureus	Blood	Neg		False		MSSA	Indet	Indet			Oxacillin(Susceptible)	MicroScan WalkAway	None (Biofire BCID2)
MR-93926	Duke MRSA/MSSA	Staphylococcus aureus	Blood	Neg		False		MSSA	Neg	Neg			Oxacillin(Susceptible)	MicroScan WalkAway	None (Biofire BCID2)
MR-93927	Duke MRSA/MSSA	Staphylococcus aureus	Blood	Neg		True		NO_CALL	Indet	Indet			Oxacillin(Susceptible)	MicroScan WalkAway	None (Biofire BCID2)
MR-93928	Duke MRSA/MSSA	Staphylococcus aureus	Blood	Neg		False		MSSA	Neg	Neg			Oxacillin(Susceptible)	MicroScan WalkAway	None (Biofire BCID2)
MR-93931	Duke MRSA/MSSA	Staphylococcus aureus	Blood	Pos		False		MRSA	Pos	Neg			Oxacillin(Resistant)	MicroScan WalkAway	mecA/mecC (Biofire BCID2)
MR-93932	Duke MRSA/MSSA	Staphylococcus aureus	Blood	Pos		False		MRSA	Indet	Neg			Oxacillin(Resistant)	MicroScan WalkAway	mecA/mecC (Biofire BCID2)
MR-93934	Duke MRSA/MSSA	Staphylococcus aureus	Blood	Pos		True		NO_CALL	Indet	Indet			Oxacillin(Resistant)	MicroScan WalkAway	mecA/mecC (Biofire BCID2)
MR-93936	Duke MRSA/MSSA	Staphylococcus aureus	Blood	Pos		False		MRSA	Indet	Neg			Oxacillin(Resistant)	MicroScan WalkAway	mecA/mecC (Biofire BCID2)
MR-93937	Duke MRSA/MSSA	Staphylococcus aureus	Blood	Pos		False		MRSA	Indet	Neg			Oxacillin(Resistant)	MicroScan WalkAway	mecA/mecC (Biofire BCID2)
MR-93938	Duke MRSA/MSSA	Staphylococcus aureus	Blood	Pos		True		NO_CALL	Pos	Neg			Oxacillin(Resistant)	MicroScan WalkAway	mecA/mecC (Biofire BCID2)
MR-93939	Duke MRSA/MSSA	Staphylococcus aureus	Blood	Pos		True		NO_CALL	Indet	Neg			Oxacillin(Resistant)	MicroScan WalkAway	mecA/mecC (Biofire BCID2)
MR-93940	Duke MRSA/MSSA	Staphylococcus aureus	Blood	Pos		False		MRSA	Pos	Neg			Oxacillin(Resistant)	MicroScan WalkAway	mecA/mecC (Biofire BCID2)
MR-93945	Duke MRSA/MSSA	Staphylococcus aureus	Blood	Pos		True		NO_CALL	Indet	Neg			Oxacillin(Resistant)	MicroScan WalkAway	mecA/mecC (Biofire BCID2)
MR-93946	Duke MRSA/MSSA	Staphylococcus aureus	Blood	Pos		False		NO_CALL	Indet	Indet			Oxacillin(Resistant)	MicroScan WalkAway	mecA/mecC (Biofire BCID2)
MR-93948	Duke MRSA/MSSA	Staphylococcus aureus	Blood	Pos		False		MRSA	Pos	Neg			Oxacillin(Resistant)	MicroScan WalkAway	mecA/mecC (Biofire BCID2)
MR-93951	Duke MRSA/MSSA	Staphylococcus aureus	Blood	Pos		True		NO_CALL	Indet	Indet			Oxacillin(Resistant)	MicroScan WalkAway	mecA/mecC (Biofire BCID2)
MR-94072	Duke MRSA/MSSA	Staphylococcus aureus	Blood	Pos		False		MRSA	Pos	Neg			Oxacillin(Resistant)	MicroScan WalkAway	mecA/mecC (Biofire BCID2)
MR-94073	Duke MRSA/MSSA	Staphylococcus aureus	Blood	Pos		False		MRSA	Pos	Neg			Oxacillin(Resistant)	MicroScan WalkAway	mecA/mecC (Biofire BCID2)
MR-94076	Duke MRSA/MSSA	Staphylococcus aureus	Blood	Pos		False		MRSA	Pos	Neg			Oxacillin(Resistant)	MicroScan WalkAway	mecA/mecC (Biofire BCID2)
MR-94078	Duke MRSA/MSSA	Staphylococcus aureus	Blood	Pos		True		NO_CALL	Pos	Neg			Oxacillin(Resistant)	MicroScan WalkAway	mecA/mecC (Biofire BCID2)
MR-94083	Duke MRSA/MSSA	Staphylococcus aureus	Blood	Pos		False		MRSA	Indet	Neg			Oxacillin(Resistant)	MicroScan WalkAway	mecA/mecC (Biofire BCID2)
MR-94088	Duke MRSA/MSSA	Staphylococcus aureus	Blood	Pos		True		NO_CALL	Pos	Indet			Oxacillin(Resistant)	MicroScan WalkAway	mecA/mecC (Biofire BCID2)
MR-94089	Duke MRSA/MSSA	Staphylococcus aureus	Blood	Pos		True		NO_CALL	Pos	Neg			Oxacillin(Resistant)	MicroScan WalkAway	mecA/mecC (Biofire BCID2)
MR-94092	Duke MRSA/MSSA	Staphylococcus aureus	Blood	Pos		True		NO_CALL	Indet	Indet			Oxacillin(Resistant)	MicroScan WalkAway	mecA/mecC (Biofire BCID2)
MR-94097	Duke MRSA/MSSA	Staphylococcus aureus	Blood	Pos		True		NO_CALL	Neg	Neg			Oxacillin(Resistant)	MicroScan WalkAway	mecA/mecC (Biofire BCID2)
PM-35496	IU MKSI	Staphylococcus aureus	Blood	Neg		True		NO_CALL	Indet	Indet			Not available	Vitek	None (Biofire BCID2)
PM-35595	IU MKSI	Staphylococcus aureus	Blood	Neg		False		NO_CALL	Indet	Indet			Not available	Vitek	None (Biofire BCID2)
PM-35904	IU MKSI	Staphylococcus aureus	Blood	Neg		True		NO_CALL	Indet	Indet			Not available	Vitek	None (Biofire BCID2)
PM-39490	IU MKSI	Staphylococcus aureus	Blood	Neg		True		NO_CALL	Indet	Indet			Not available	Vitek	None (Biofire BCID2)
PM-48352	IU MKSI	Staphylococcus aureus	Blood	Neg		False		NO_CALL	Indet	Indet			Not available	Vitek	None (Biofire BCID2)
PM-49239	IU MKSI	Staphylococcus aureus	Blood	Neg		False		MSSA	Neg	Neg			Not available	Vitek	None (Biofire BCID2)
PM-52879	IU MKSI	Staphylococcus aureus	Blood	Neg		False		NO_CALL	Indet	Indet			Not available	Vitek	None (Biofire BCID2)

### Sheet: Gram negative 
Study Number	Study	Cultured AMR organism	Specimen	CTX-M Label	KPC Label	ESBL/Carabapenem AMR criteria PASS	AMR CTX-M Call	AMR KPC Call	AST Results	AST Method	AMR Genotype	Notes
LB-64529	AMORTISE	Klebsiella pneumoniae	BAL	Neg	Neg	True	Indet	Indet	Amoxicillin/clavulanic Acid(Resistant) Ampicillin(Resistant) Cefepime(Susceptible) Ceftriaxone(Susceptible) Gentamicin(Susceptible) Imipenem(Susceptible) Levofloxacin(Resistant) Meropenem(Susceptible) Piperacillin-tazobactam(Resistant) Tobramycin(Intermediate) Trimethoprim-sulfamethoxazole(Resistant)	Vitek
LB-64656	AMORTISE	Pseudomonas aeruginosa	BAL	Neg	Neg	False	Indet	Indet	Amikacin(Susceptible) Aztreonam(Susceptible) Cefepime(Susceptible) Ceftazidime(Intermediate) Ciprofloxacin(Susceptible) Gentamicin(Susceptible) Levofloxacin(Susceptible) Meropenem(Susceptible) Piperacillin-tazobactam(Intermediate) Tobramycin(Susceptible)	Vitek;NA
LB-64656	AMORTISE	Pseudomonas aeruginosa	BAL	Neg	Neg	False	Indet	Indet	Amikacin(Susceptible) Aztreonam(Susceptible) Cefepime(Susceptible) Ceftazidime(Susceptible) Ciprofloxacin(Susceptible) Gentamicin(Susceptible) Levofloxacin(Susceptible) Meropenem(Susceptible) Piperacillin-tazobactam(Susceptible) Tobramycin(Susceptible)	Vitek;NA
LB-65721	AMORTISE	Klebsiella oxytoca	BAL	Neg	Neg	True	Neg	Indet	Amoxicillin/clavulanate(Susceptible) Ampicillin(Resistant) Cefepime(Susceptible) Cefoxitin(Susceptible) Ceftazidime(Susceptible) Ceftriaxone(Susceptible) Ciprofloxacin(Susceptible) Gentamicin(Susceptible) Levofloxacin(Susceptible) Meropenem(Susceptible) Piperacillin-tazobactam(Susceptible) Tetracycline(Susceptible) Trimethoprim-sulfamethoxazole(Susceptible)	Vitek;NA
LB-76910	AMORTISE	Pseudomonas aeruginosa	BAL	Neg	Neg	True	Neg	Indet	Cefepime(Susceptible) Ceftazidime(Susceptible) Ciprofloxacin(Resistant) Gentamicin(Susceptible) Levofloxacin(Resistant) Meropenem(Susceptible) Piperacillin-tazobactam(Susceptible)	Vitek;NA
LB-76910	AMORTISE	Pseudomonas aeruginosa	BAL	Neg	Neg	True	Neg	Indet	Cefepime(Susceptible) Ceftazidime(Susceptible) Ciprofloxacin(Resistant) Gentamicin(Susceptible) Levofloxacin(Resistant) Meropenem(Susceptible) Piperacillin-tazobactam(Susceptible)	Vitek;NA
LB-84400	AMORTISE	Pseudomonas aeruginosa	BAL	Neg	Pos	True	Indet	Indet	Imipenem(Resistant) Meropenem(Resistant) Piperacillin-tazobactam(Resistant) Amikacin(Susceptible) Cefepime(Intermediate) Ceftazidime(Intermediate) Ceftolozane/Tazobactam(Susceptible) Ciprofloxacin(Susceptible) Gentamicin(Susceptible) Levofloxacin(Susceptible) Tobramycin(Susceptible)	Vitek
DK-13008	Duke BSI	Salmonella species	Blood	Neg		False	Indet	Indet	Ampicillin(Susceptible) Ceftriaxone(Susceptible) Ciprofloxacin(Susceptible) chloramphenicol(Susceptible)	MicroScan Walkaway
DK-27408	Duke BSI	Pseudomonas aeruginosa	Blood	Neg	Neg	True	Neg	Neg	Amikacin(Susceptible) Cefepime(Susceptible) Ceftazidime(Susceptible) Ciprofloxacin(Susceptible) Gentamicin(Susceptible) Imipenem(Susceptible) Meropenem(Susceptible) Piperacillin/tazobactam (Susceptible) Tobramycin(Susceptible)	MicroScan Walkaway
DK-27434	Duke BSI	Pseudomonas aeruginosa	Blood	Neg	Neg	True	Neg	Neg	Amikacin(Susceptible) Cefepime(Susceptible) Ceftazidime(Susceptible) Ciprofloxacin(Susceptible) Gentamicin(Susceptible) Imipenem(Susceptible) Meropenem(Susceptible) Piperacillin/tazobactam (Susceptible) Tobramycin(Susceptible) Levofloxacin(Susceptible)	MicroScan Walkaway
DK-27610	Duke BSI	Pseudomonas aeruginosa	Blood	Neg	Neg	False	Indet	Indet	Amikacin(Susceptible) Cefepime(Susceptible) Ceftazidime(Susceptible) Ciprofloxacin(Resistant) Gentamicin(Susceptible) Imipenem(Susceptible) Meropenem(Susceptible) Piperacillin/tazobactam(Susceptible) Tobramycin(Susceptible) Levofloxacin(Resistant)	MicroScan Walkaway
DK-28731	Duke BSI	Pseudomonas aeruginosa	Blood	Neg	Neg	True	Indet	Indet	Amikacin(Susceptible) Cefepime(Susceptible) Ceftazidime(Susceptible) Ciprofloxacin(Susceptible) Gentamicin(Susceptible) Imipenem(Susceptible) Meropenem(Susceptible) Piperacillin/tazobactam(Susceptible) Tobramycin(Susceptible) Levofloxacin(Susceptible)	MicroScan Walkaway
DK-28732	Duke BSI	Escherichia coli	Blood	Neg		True	Indet	Indet	Amikacin(Susceptible) Ampicillin(Resistant) Cefazolin(Indeterminate) Ceftriaxone(Susceptible) Ciprofloxacin(Resistant) Gentamicin(Susceptible) Piperacillin/tazobactam(Susceptible) Tobramycin(Susceptible) Trimethoprim + Sulfamethoxazole(Resistant)	MicroScan Walkaway		CTX-M negative call, but failed QC, therefore reported as indeterminate
DK-28737	Duke BSI	Enterobacter asburiae/cloacae	Blood	Neg		True	Neg	Neg	Amikacin(Susceptible) Ampicillin(Resistant) Cefazolin(Resistant) Ceftriaxone(Susceptible) Ciprofloxacin(Susceptible) Gentamicin(Susceptible) Piperacillin/tazobactam(Susceptible) Tobramycin(Susceptible) Trimethoprim + Sulfamethoxazole(Susceptible)	MicroScan Walkaway
DK-6310	Duke BSI	Pseudomonas aeruginosa	Blood	Neg	Neg	True	Neg	Neg	Amikacin(Susceptible) Cefepime(Indeterminate) Ceftazidime(Susceptible) Ciprofloxacin(Indeterminate) Gentamicin(Susceptible) Imipenem(Susceptible) Meropenem(Susceptible) Piperacillin/tazobactam(Susceptible) levofloxacin(Susceptible)	MicroScan Walkaway
DK-6824	Duke BSI	Escherichia coli	Blood	Neg		True	Neg	Neg	Amikacin(Susceptible) Ampicillin(Resistant) Cefazolin(Indeterminate) Ceftriaxone(Susceptible) Ciprofloxacin(Susceptible) Gentamicin(Susceptible) Piperacillin/tazobactam(Susceptible) Tobramycin(Susceptible) Trimethoprim + Sulfamethoxazole(Susceptible)	MicroScan Walkaway
LB-65076	AMORTISE	Enterobacter cloacae	Blood	Neg	Neg	True	Neg	Neg	Cefepime(Susceptible) Cefoxitin(Resistant) Ceftazidime(Susceptible) Ceftriaxone(Susceptible) Ciprofloxacin(Susceptible) Gentamicin(Susceptible) Levofloxacin(Susceptible) Meropenem(Susceptible) Piperacillin-tazobactam(Susceptible) Tetracycline(Susceptible) Trimethoprim-sulfamethoxazole(Susceptible)	Vitek	None(GenMark)
LB-68239	AMORTISE	Pseudomonas aeruginosa	Blood	Neg	Neg	True	Neg	Neg	Amikacin(Susceptible) Cefepime(Susceptible) Ceftazidime(Susceptible) Ciprofloxacin(Susceptible) Gentamicin(Susceptible) Imipenem(Susceptible) Levofloxacin(Susceptible) Meropenem(Susceptible) Piperacillin-tazobactam(Susceptible) Tobramycin(Susceptible)	Vitek
LB-71536	AMORTISE	Escherichia coli	Blood	Neg	Neg	True	Indet	Indet	Amoxicillin/Clavulanic Acid(Susceptible) Ampicillin(Susceptible) Cefepime(Susceptible) Ceftriaxone(Susceptible) Gentamicin(Susceptible) Imipenem(Susceptible) Levofloxacin(Susceptible) Meropenem(Susceptible) Piperacillin-tazobactam(Susceptible) Tobramycin(Susceptible) Trimethoprim-sulfamethoxazole(Susceptible)	Vitek
LB-71821	AMORTISE	Escherichia coli	Blood	Neg	Neg	True	Neg	Neg	Amoxicillin/clavulanate(Susceptible) Ampicillin(Resistant) Cefepime(Susceptible) Cefoxitin(Intermediate) Ceftazidime(Susceptible) Ceftriaxone(Susceptible) Ciprofloxacin(Resistant) Gentamicin(Susceptible) Levofloxacin(Resistant) Meropenem(Susceptible) Piperacillin-tazobactam(Susceptible) Tetracycline(Intermediate) Trimethoprim-sulfamethoxazole(Resistant)	Vitek	None(GenMark)
LB-72822	AMORTISE	Pseudomonas aeruginosa	Blood	Neg	Pos	True	Indet	Indet	Amikacin(Susceptible) Cefepime(Intermediate) Ceftazidime(Intermediate) Ceftolozane/Tazobactam(Susceptible) Ciprofloxacin(Susceptible) Gentamicin(Susceptible) Imipenem(Resistant) Levofloxacin(Intermediate) Meropenem(Resistant) Piperacillin(Intermediate) Tobramycin(Susceptible)	Vitek
LB-72822	AMORTISE	Pseudomonas aeruginosa	Blood	Neg	Pos	True	Indet	Indet	Carbapenem(Resistant)	Vitek
LB-76178	AMORTISE	Escherichia coli	Blood	Neg	Neg	True	Neg	Neg	Amoxicillin/clavulanate(Susceptible) Ampicillin(Susceptible) Cefepime(Susceptible) Cefoxitin(Susceptible) Ceftazidime(Susceptible) Ceftriaxone(Susceptible) Ciprofloxacin(Susceptible) Gentamicin(Susceptible) Levofloxacin(Intermediate) Meropenem(Susceptible) Piperacillin-tazobactam(Susceptible) Tetracycline(Resistant) Trimethoprim-sulfamethoxazole(Resistant)	Vitek	None(GenMark)
LB-83463	AMORTISE	Serratia marcescens	Blood	Neg	Neg	True	Neg	Neg	Cefazolin(Resistant) Cefepime(Susceptible) Ceftriaxone(Susceptible) Ciprofloxacin(Susceptible) Ertapenem(Susceptible) Gentamicin(Susceptible) Imipenem(Susceptible) Levofloxacin(Susceptible) Meropenem(Susceptible) Piperacillin-tazobactam(Susceptible) Trimethoprim-sulfamethoxazole(Susceptible)	Vitek	None(Biofire BCID2)
LB-72693	AMORTISE	Serratia marcescens	Abscess culture, liver	Neg	Neg	True	Neg	Neg	Cefepime(Susceptible) Cefoxitin(Resistant) Ceftazidime(Susceptible) Ceftriaxone(Susceptible) Ciprofloxacin(Susceptible) Gentamicin(Susceptible) Levofloxacin(Susceptible) Meropenem(Susceptible) Piperacillin-tazobactam(Susceptible) Tetracycline(Susceptible) Trimethoprim-sulfamethoxazole(Susceptible)	Vitek, E test gradient strip
LB-64588	AMORTISE	Escherichia coli	Abscess, right kidney posterior abdomen	Neg	Neg	True	Neg	Neg	Amoxicillin/clavulanate(Susceptible) Ampicillin(Susceptible) Cefepime(Susceptible) Cefoxitin(Susceptible) Ceftazidime(Susceptible) Ceftriaxone(Susceptible) Ciprofloxacin(Resistant) Gentamicin(Susceptible) Levofloxacin(Resistant) Meropenem(Susceptible) Piperacillin-tazobactam(Susceptible) Tetracycline(Resistant) Trimethoprim-sulfamethoxazole(Resistant)	Vitek
LB-66877	AMORTISE	Pseudomonas aeruginosa	BAL	Neg	Pos	True	Neg	Neg	Tobramycin(Susceptible) Piperacillin-tazobactam(Susceptible) Meropenem(Susceptible) Levofloxacin(Susceptible) Gentamicin(Susceptible) Cefepime(Susceptible)	Vitek
LB-75425	AMORTISE	Pseudomonas aeruginosa	Disc space aspiration at L2-L3 level	Neg	Neg	True	Neg	Neg	Cefepime(Susceptible) Gentamicin(Susceptible) Levofloxacin(Resistant) Meropenem(Susceptible) Piperacillin-tazobactam(Susceptible) Tobramycin(Susceptible)	Vitek
LB-65391	AMORTISE	Escherichia coli	Laminar disc aspiration	Neg	Neg	True	Neg	Neg	Ampicillin(Susceptible) Cefazolin(Susceptible) Ceftriaxone(Susceptible) Ciprofloxacin(Susceptible) Ertapenem(Susceptible) Ertapenem(Susceptible) Gentamicin(Susceptible) Levofloxacin(Susceptible) Meropenem(Susceptible) Piperacillin-tazobactam(Susceptible) Trimethoprim-sulfamethoxazole(Susceptible)	Vitek
LB-73916	AMORTISE	Proteus mirabilis	Left posterior pararenal fluid	Neg	Neg	True	Neg	Neg	Ampicillin(Susceptible) cefazolin(Susceptible) Ceftriaxone(Susceptible) Ciprofloxacin(Susceptible) Ertapenem(Susceptible) Gentamicin(Susceptible) Levofloxacin(Susceptible) Meropenem(Susceptible) Piperacillin-tazobactam(Susceptible) Trimethoprim-sulfamethoxazole(Susceptible)	Vitek
LB-79633	AMORTISE	Klebsiella pneumoniae	Liver abscess	Neg	Neg	True	Neg	Indet	Trimethoprim-sulfamethoxazole(Susceptible) Tobramycin(Susceptible) Piperacillin-tazobactam(Susceptible) Meropenem(Susceptible) Levofloxacin(Susceptible) Gentamicin(Susceptible) Ceftriaxone(Susceptible) Ampicillin / Sulbactam(Susceptible) Cefazolin(Susceptible)	Vitek
LB-70115	AMORTISE	Escherichia coli	Urine	Neg		True	Indet	Indet	Ampicillin(Susceptible) cefazolin(Susceptible) Ceftriaxone(Susceptible) Ciprofloxacin(Susceptible) Gentamicin(Susceptible) Levofloxacin(Susceptible) Nitrofurantoin(Susceptible) Piperacillin-tazobactam(Susceptible) Trimethoprim-sulfamethoxazole(Susceptible)	Vitek
LB-83463	AMORTISE	Serratia marcescens	Urine	Neg		True	Neg	Neg	cefazolin(Resistant) Ceftriaxone(Susceptible) Ciprofloxacin(Susceptible) Gentamicin(Susceptible) Levofloxacin(Susceptible) Piperacillin-tazobactam(Susceptible) Trimethoprim-sulfamethoxazole(Susceptible)	Vitek
LB-63800	AMORTISE	Pseudomonas aeruginosa	Sputum	Neg	Neg	True	Indet	Indet	Tobramycin(Susceptible) Piperacillin-tazobactam(Susceptible) Meropenem(Susceptible) Levofloxacin(Susceptible) Gentamicin(Susceptible) Cefepime(Susceptible)	Vitek
LB-64799	AMORTISE	Pseudomonas aeruginosa	Sputum	Neg	Neg	True	Neg	Neg	Amikacin(Susceptible) Cefepime(Susceptible) Ciprofloxacin(Susceptible) Meropenem(Susceptible) Piperacillin-tazobactam(Susceptible)	Vitek	None(Verigene)
LB-65359	AMORTISE	Serratia marcescens	Sputum	Neg	Neg	True	Neg	Neg	Amikacin(Susceptible) Cefepime(Susceptible) Ceftriaxone(Susceptible) Ciprofloxacin(Susceptible) Meropenem(Susceptible) Trimethoprim-sulfamethoxazole(Susceptible)	Vitek
LB-66366	AMORTISE	Serratia marcescens	Sputum	Neg	Neg	True	Indet	Indet	Cefazolin(Resistant) Ceftriaxone(Susceptible) Ciprofloxacin(Susceptible) Ertapenem(Susceptible) Gentamicin(Susceptible) Levofloxacin(Susceptible) Meropenem(Susceptible) Piperacillin-tazobactam(Susceptible) Trimethoprim-sulfamethoxazole(Susceptible)	Vitek
LB-70320	AMORTISE	Pseudomonas aeruginosa	Sputum	Neg	Neg	True	Neg	Indet	Amikacin(Susceptible) Aztreonam(Susceptible) Cefepime(Susceptible) Ceftazidime(Susceptible) Ciprofloxacin(Susceptible) Gentamicin(Susceptible) Levofloxacin(Susceptible) Meropenem(Susceptible) Piperacillin-tazobactam(Susceptible) Tobramycin(Susceptible)	Vitek
LB-77687	AMORTISE	Pseudomonas aeruginosa	Sputum	Neg	Neg	True	Indet	Indet	Tobramycin(Susceptible) Piperacillin-tazobactam(Susceptible) Meropenem(Susceptible) Levofloxacin(Susceptible) Gentamicin(Susceptible) Cefepime(Susceptible)	Vitek		CTX-M positive call, but linkage could not be assigned due to presence of K. pneumoniae; two P. aeruginosa cultures with discordant phenotypes
LB-77687	AMORTISE	Pseudomonas aeruginosa	Sputum	Neg	Pos	True	Indet	Indet	Tobramycin(Susceptible) Piperacillin-tazobactam(Susceptible) Meropenem(Resistant) Levofloxacin(Resistant) Gentamicin(Susceptible) Cefepime(Susceptible)	Vitek		CTX-M positive call, but linkage could not be assigned due to presence of K. pneumoniae; two P. aeruginosa cultures with discordant phenotypes
LB-79229	AMORTISE	Klebsiella pneumoniae	Sputum	Neg	Neg	True	Neg	Indet	Ampicillin(Resistant) Ampicillin / Sulbactam(Susceptible) cefazolin(Susceptible) Ceftriaxone(Susceptible) Ciprofloxacin(Susceptible) Ertapenem(Susceptible) Gentamicin(Susceptible) Gentamicin(Susceptible) Levofloxacin(Susceptible) Meropenem(Susceptible) Piperacillin-tazobactam(Susceptible)	Vitek
LB-64259	AMORTISE	Klebsiella pneumoniae	Wound	Neg	Neg	True	Neg	Neg	Amoxicillin/clavulanate(Susceptible) Ampicillin(Resistant) Cefepime(Susceptible) Cefoxitin(Susceptible) Ceftazidime(Susceptible) Ceftriaxone(Susceptible) Ciprofloxacin(Susceptible) Gentamicin(Susceptible) Levofloxacin(Susceptible) Meropenem(Susceptible) Piperacillin-tazobactam(Susceptible) Tetracycline(Susceptible) Trimethoprim-sulfamethoxazole(Susceptible)	Vitek
LB-70320	AMORTISE	Pseudomonas aeruginosa	Wound	Neg	Neg	True	Neg	Indet	Amikacin(Susceptible) Aztreonam(Susceptible) Cefepime(Susceptible) Ceftazidime(Susceptible) Ciprofloxacin(Susceptible) Gentamicin(Susceptible) Levofloxacin(Susceptible) Meropenem(Susceptible) Piperacillin-tazobactam(Susceptible) Tobramycin(Susceptible)	Vitek
LB-73229	AMORTISE	Klebsiella pneumoniae	Wound	Neg	Neg	True	Neg	Neg	Ampicillin / Sulbactam(Susceptible) Ceftriaxone(Susceptible) Cefepime(Susceptible) Meropenem(Susceptible) Piperacillin-tazobactam(Susceptible) Trimethoprim-sulfamethoxazole(Susceptible) Amikacin(Susceptible) Ciprofloxacin(Susceptible)	Vitek
LB-77629	AMORTISE	Escherichia coli	Wound	Neg	Neg	True	Neg	Neg	Trimethoprim-sulfamethoxazole(Susceptible) Tobramycin(Susceptible) Piperacillin-tazobactam(Susceptible) Meropenem(Susceptible) Levofloxacin(Susceptible) Gentamicin(Susceptible) Ceftriaxone(Susceptible) Cefepime(Susceptible) Ampicillin / Sulbactam(Susceptible) Ampicillin(Susceptible) Cefazolin(Susceptible)	Vitek
LB-79827	AMORTISE	Serratia marcescens	Wound	Neg	Neg	True	Indet	Indet	Amikacin(Susceptible) Cefepime(Susceptible) Ceftriaxone(Susceptible) Ciprofloxacin(Susceptible) Meropenem(Susceptible) Trimethoprim-sulfamethoxazole(Susceptible) Piperacillin-tazobactam(Susceptible)	Vitek
LB-77110	AMORTISE	Escherichia coli	BAL	Pos	Neg	True	Neg	Neg	Amoxicillin/Clavulanic Acid(Susceptible) Ampicillin / Sulbactam(Resistant) Cefepime(Susceptible) Ceftriaxone(Resistant) Gentamicin(Resistant) Imipenem(Susceptible) Levofloxacin(Susceptible) Meropenem(Susceptible) Piperacillin(Susceptible)	Vitek
DK-27413	Duke BSI	Escherichia coli	Blood	Pos	Neg	True	Pos	Neg	Amikacin(Susceptible) Ampicillin(Resistant) Cefazolin(Resistant) Cefepime(Susceptible) Ceftriaxone(Resistant) Gentamicin(Susceptible) Imipenem(Susceptible) Meropenem(Susceptible) Piperacillin/tazobactam(Susceptible) Tobramycin(Resistant) Trimethoprim + Sulfamethoxazole(Resistant) Ertapenem(Susceptible)	MicroScan Walkaway
DK-27435	Duke BSI	Enterobacter asburiae/cloacae	Blood	Pos	Neg	True	Neg	Neg	Amikacin(Susceptible) Ampicillin(Resistant) Cefazolin(Resistant) Cefepime(Susceptible) Ceftazidime(Resistant) Ceftriaxone(Resistant) Ciprofloxacin(Susceptible) Gentamicin(Susceptible) Imipenem(Susceptible) Meropenem(Susceptible) Piperacillin/tazobactam(Indeterminate) Tobramycin(Susceptible) Trimethoprim + Sulfamethoxazole(Susceptible) Ertapenem(Susceptible)	MicroScan Walkaway
DK-28882	Duke BSI	Escherichia coli	Blood	Pos	Neg	True	Pos	Neg	Amikacin(Susceptible) Ampicillin(Resistant) Cefazolin(Resistant) Cefepime(Resistant) Ceftazidime(Resistant) Ceftriaxone(Resistant) Ciprofloxacin(Resistant) Gentamicin(Susceptible) Imipenem(Susceptible) Meropenem(Susceptible) Piperacillin/tazobactam(Susceptible) Tobramycin(Susceptible) Trimethoprim + Sulfamethoxazole(Susceptible) Ertapenem(Susceptible)	MicroScan Walkaway
LB-68049	AMORTISE	Escherichia coli	Blood	Pos	Pos	True	Pos	Neg	Amoxicillin/Clavulanic Acid(Resistant) Ampicillin(Resistant) Cefepime(Resistant) Ceftriaxone(Resistant) Ertapenem(Resistant) Gentamicin(Susceptible) Imipenem(Susceptible) Levofloxacin(Resistant) Meropenem(Resistant) Piperacillin-tazobactam(Resistant) Tobramycin(Susceptible) Trimethoprim-sulfamethoxazole(Resistant) Tigecycline(Not Available)	Vitek
LB-75775	AMORTISE	Enterobacter cloacae	Blood	Pos	Neg	True	Neg	Neg	Amikacin(Susceptible) Cefepime(Susceptible) Ceftriaxone(Resistant) Ciprofloxacin(Susceptible) Meropenem(Susceptible) Piperacillin-tazobactam(Resistant) Trimethoprim-sulfamethoxazole(Susceptible)	Vitek	None(Verigene)
LB-67716	AMORTISE	Escherichia coli	Sputum	Pos	Neg	True	Pos	Indet	Ampicillin(Resistant) Cefepime(Resistant) Ceftriaxone(Resistant) Meropenem(Susceptible) Trimethoprim-sulfamethoxazole(Resistant) Amikacin(Susceptible) Ciprofloxacin(Susceptible)	Vitek
LB-67908	AMORTISE	Klebsiella pneumoniae	Wound	Pos	Neg	True	Pos	Indet	Amoxicillin/clavulanate(Resistant) Ampicillin(Resistant) Cefepime(Resistant) Cefoxitin(Susceptible) Ceftazidime(Resistant) Ceftriaxone(Resistant) Ciprofloxacin(Susceptible) Gentamicin(Susceptible) Levofloxacin(Susceptible) Meropenem(Susceptible) Piperacillin-tazobactam(Resistant) Tetracycline(Susceptible) Trimethoprim-sulfamethoxazole(Resistant)	Vitek
LB-70865	AMORTISE	Enterobacter cloacae	Wound	Pos	Neg	True	Neg	Neg	Aztreonam(Resistant) Cefepime(Resistant) Ceftriaxone(Resistant) Ciprofloxacin(Susceptible) Gentamicin(Susceptible) Meropenem(Susceptible) Piperacillin-tazobactam(Resistant) Trimethoprim-sulfamethoxazole(Susceptible)	Vitek
DK-27395	Duke BSI	Escherichia coli	Blood;NA			TRUE	Indet	Indet	Amikacin(Susceptible) Ampicillin(Resistant) Cefazolin(Susceptible) Ciprofloxacin(Susceptible) Gentamicin(Susceptible) piperacillin/tazobactam(Susceptible) Tobramycin(Susceptible) Trimethoprim + Sulfamethoxazole(Resistant)	MicroScan Walkaway
DK-27396	Duke BSI	Escherichia coli	Blood;NA			TRUE	Neg	Indet	Amikacin(Susceptible) Ampicillin(Susceptible) Cefazolin(Susceptible) Ciprofloxacin(Susceptible) Gentamicin(Susceptible) piperacillin/tazobactam(Susceptible) Tobramycin(Susceptible) Trimethoprim + Sulfamethoxazole(Susceptible)	MicroScan Walkaway
DK-27409	Duke BSI	Klebsiella pneumoniae	Blood;NA			FALSE	Indet	Indet	Amikacin(Susceptible) Ampicillin(Resistant) Cefazolin(Susceptible) Ciprofloxacin(Susceptible) Gentamicin(Susceptible) piperacillin/tazobactam(Susceptible) Tobramycin(Susceptible) Trimethoprim + Sulfamethoxazole(Susceptible)	MicroScan Walkaway
DK-27436	Duke BSI	Escherichia coli	Blood;NA			TRUE	Neg	Neg	Amikacin(Susceptible) Ampicillin(Resistant) Cefazolin(Susceptible) Ciprofloxacin(Susceptible) Gentamicin(Susceptible) piperacillin/tazobactam(Susceptible) Tobramycin(Susceptible) Trimethoprim + Sulfamethoxazole(Resistant)	MicroScan Walkaway
DK-27441	Duke BSI	Proteus mirabilis	Blood;NA			TRUE	Neg	Neg	Amikacin(Susceptible) Ampicillin(Susceptible) Cefazolin(Susceptible) Ciprofloxacin(Resistant) Gentamicin(Susceptible) piperacillin/tazobactam(Resistant) Tobramycin(Resistant) Trimethoprim + Sulfamethoxazole(Resistant)	MicroScan Walkaway
DK-27443	Duke BSI	Klebsiella pneumoniae	Blood;NA			FALSE	Indet	Indet	Amikacin(Susceptible) Ampicillin(Resistant) Cefazolin(Susceptible) Ciprofloxacin(Susceptible) Gentamicin(Susceptible) piperacillin/tazobactam(Susceptible) Tobramycin(Susceptible) Trimethoprim + Sulfamethoxazole(Susceptible)	MicroScan Walkaway
DK-27446	Duke BSI	Escherichia coli	Blood;NA			TRUE	Neg	Neg	Amikacin(Susceptible) Ampicillin(Susceptible) Cefazolin(Susceptible) Ciprofloxacin(Resistant) Gentamicin(Susceptible) piperacillin/tazobactam(Susceptible) Tobramycin(Susceptible) Trimethoprim + Sulfamethoxazole(Resistant)	MicroScan Walkaway
DK-27456	Duke BSI	Escherichia coli	Blood;NA			FALSE	Indet	Indet	Amikacin(Susceptible) Ampicillin(Resistant) Cefazolin(Susceptible) Ciprofloxacin(Susceptible) Gentamicin(Susceptible) ...37(Susceptible) piperacillin/tazobactam(Susceptible) Tobramycin(Susceptible) Trimethoprim + Sulfamethoxazole(Resistant)	MicroScan Walkaway
DK-27608	Duke BSI	Escherichia coli	Blood;NA			TRUE	Neg	Neg	Amikacin(Susceptible) Ampicillin(Susceptible) Cefazolin(Susceptible) Ciprofloxacin(Susceptible) Gentamicin(Susceptible) piperacillin/tazobactam(Susceptible) Tobramycin(Susceptible) Trimethoprim + Sulfamethoxazole(Susceptible)	MicroScan Walkaway
DK-27611	Duke BSI	Escherichia coli	Blood;NA			TRUE	Neg	Neg	Amikacin(Susceptible) Ampicillin(Susceptible) Cefazolin(Susceptible) Ciprofloxacin(Resistant) Gentamicin(Susceptible) piperacillin/tazobactam(Susceptible) Tobramycin(Susceptible) Trimethoprim + Sulfamethoxazole(Susceptible)	MicroScan Walkaway
DK-27614	Duke BSI	Escherichia coli	Blood;NA			TRUE	Neg	Neg	Amikacin(Susceptible) Ampicillin(Resistant) Cefazolin(Susceptible) Ciprofloxacin(Resistant) Gentamicin(Susceptible) piperacillin/tazobactam(Susceptible) Tobramycin(Susceptible) Trimethoprim + Sulfamethoxazole(Resistant)	MicroScan Walkaway
DK-27615	Duke BSI	Escherichia coli	Blood;NA			TRUE	Neg	Neg	Amikacin(Susceptible) Ampicillin(Resistant) Cefazolin(Susceptible) Ciprofloxacin(Susceptible) Gentamicin(Susceptible) piperacillin/tazobactam(Susceptible) Tobramycin(Susceptible) Trimethoprim + Sulfamethoxazole(Susceptible)	MicroScan Walkaway
DK-28800	Duke BSI	Escherichia coli	Blood;NA			TRUE	Neg	Neg	Amikacin(Susceptible) Ampicillin(Susceptible) Cefazolin(Susceptible) Ciprofloxacin(Susceptible) Gentamicin(Susceptible) piperacillin/tazobactam(Susceptible) Tobramycin(Susceptible) Trimethoprim + Sulfamethoxazole(Susceptible)	MicroScan Walkaway
DK-29377	Duke BSI	Escherichia coli	Blood;NA			FALSE	Indet	Indet	Amikacin(Susceptible) Ampicillin(Susceptible) Cefazolin(Susceptible) Ciprofloxacin(Susceptible) Gentamicin(Susceptible) piperacillin/tazobactam(Susceptible) Tobramycin(Susceptible) Trimethoprim + Sulfamethoxazole(Susceptible)	MicroScan Walkaway
DK-6693	Duke BSI	Escherichia coli	Blood;NA			TRUE	Neg	Neg	Amikacin(Susceptible) Ampicillin(Resistant) Cefazolin(Susceptible) Ciprofloxacin(Susceptible) Gentamicin(Susceptible) piperacillin/tazobactam(Susceptible) Tobramycin(Susceptible) Trimethoprim + Sulfamethoxazole(Resistant)	MicroScan Walkaway
LB-68049	AMORTISE	Escherichia coli	Blood;NA			TRUE	Pos	Neg	Vancomycin(Resistant)	Other;Microbiology
LB-66877	AMORTISE	Pseudomonas aeruginosa	Sputum;NA		Pos	TRUE	Neg	Neg	Tobramycin(Susceptible) Piperacillin-tazobactam(Intermediate) Meropenem(Resistant) Levofloxacin(Intermediate) Gentamicin(Susceptible) Ceftazidime/Avibactam(Susceptible) Ceftolozane-tazobactam(Susceptible)	Agar dilution,Vitek;NA
49 microbes
CTX-M 49 plasma samples

### Sheet: Summary
Species	Unique specimens with correct AMR info	Correct AMR info criteria
Enterococcus spp.	6	pos or neg vanA/B label
Staphylococcus aureus	58	pos or neg mecA/C label
Staphylococcus epidermidis	2	pos or neg mecA/C label
Gram negative bacilli	49	pos or neg blaCTX-M /blaKPC label*
Total	115
*5 did not have blaKPC labels
